# Long-read sequencing identifies *FGF14* repeat expansions in Parkinson’s disease

**DOI:** 10.1101/2025.08.14.25333596

**Authors:** Fulya Akçimen, Kensuke Daida, Lara M. Lange, Abraham Moller, Abigail Miano-Burkhardt, Laksh Malik, Kimberly Paquette, Pilar Alvarez Jerez, Jackson Mingle, Breeana Baker, Melissa Meredith, Cedric Kouam, Paige Jarreau, Androo Markham, Jessica Anderson, Miten Jain, Mark Chaisson, Mark Cookson, Bradford Casey, Hirotaka Iwaki, Sara Bandres-Ciga, Paula Saffie-Awad, Mike Nalls, Zih-Hua Fang, Andrew B. Singleton, Cornelis Blauwendraat, Kimberley J. Billingsley

## Abstract

Pathogenic GAA repeat expansions in *FGF14* are an established cause of late-onset cerebellar ataxia, but have not been linked to Parkinson’s disease (PD). Given emerging evidence that repeat expansions in ataxia-associated genes like *RFC1*, can contribute to atypical or familial forms of PD, we investigated whether *FGF14* expansions might play a similar role. Using long-read whole-genome sequencing on 411 individuals with PD and 197 neurologically healthy controls from the PPMI cohort, alongside 1,429 additional controls from the NIH CARD initiative, the 1000 Genomes Project, and the All of Us program, representing globally diverse populations. We identified pathogenic *FGF14* GAA repeat expansions in five individuals with PD and one control. All five individuals fit the clinical criteria of PD and showed typical patterns of neurodegeneration on DaTSCAN imaging; α-synuclein aggregation was confirmed by a positive seeding assay among four individuals with available data. These findings broaden the phenotypic spectrum of *FGF14* repeat-associated disease and suggest a rare, previously unrecognized genetic contributor to PD. To our knowledge, this is the first report implicating *FGF14* in PD and underscores the utility of long-read sequencing for detecting hidden forms of pathogenic variation in unresolved cases.
