## Supplementary Table 1 for "Long-read sequencing identifies *FGF14* repeat expansions in Parkinson’s disease"

### Sheet: Sup_1
Supplementary Table 1. Demographic characteristics of study participants (PPMI, All of Us, HBCC, NABEC, 1000 Genomes Population).
		N	F:M ratio	Mean age	Mean age at diagnosis	Ancestry %
PPMI	cases	411	0.45	61.5 ± 10.0	61.0 ± 9.6	94% EUR, 1.7% EAS, 1% AMR, 0.7% CAH, 0.7% AAC, 0.2% AFR, 0.2% SAS, 0.2 %MDE
	controls	197	0.71	61.1 ± 10.4		94% EUR, 2% AAC, 1.5% AFR, 1.5% AMR, 0.5% SAS
All of Us	controls	184	1.14	55.4 ± 18.7		100% EUR
HBCC	controls	133	0.64	45.1 ± 14.3		47% AAC, 53% AFR
NABEC	controls	204	0.56	52.7 ± 27.5		99% EUR, 1% AJ
1000 Genomes Project	controls	908	1	NA		27% AFR, 19% EAS, 19% SAS, 18% EUR, 17% AMR
AAC= African admixed ancestry; AFR= African ancestry; AJ: Ashkenazi Jewish ancestry; AMR: American ancestry; CAH: Complex Admixture History; EAS: East Asian ancestry; EUR: European ancestry; MDE: Middle Eastern ancestry; SAS: South Asian ancetry; F: female; M :male; N: number; NA: not available
